# Prevalence, Hallmark-Based Mechanisms, and Risk Factors of Peripheral Diabetic Neuropathy: A Systematic Review and Meta-Analysis

**DOI:** 10.64898/2026.08.02.26359538

**Authors:** Dipamoy Datta, Dwaipayan Saha, Riddhiman Ghosh, Arjun Baidya, Bhaswati Ganguli, Subhra Prakash Hui

## Abstract

Diabetic peripheral neuropathy (DPN) imposes a substantial global burden, yet its mechanistic underpinnings and integrated risk architecture remain incompletely characterized. This systematic review and meta-analysis of 74 studies across 24 countries (83,560 participants) provides the most comprehensive quantitative synthesis of DPN prevalence, hallmark-based pathogenesis, and multi-covariate risk profiling to date. The global pooled DPN prevalence was 57.42% (95% CI: 48.56–66.05), with continent-specific gradients: Americas (74.52%), Europe (59.95%), and Asia (45.44%). Hallmark-stratified subgroup analyses encompassing neuronal damage, metabolic dysregulation, neuroinflammation, and microvascular alteration identified microvascular alteration as the sole statistically significant mechanistic determinant (Q = 15.78, p = 0.0004), with prevalence escalating monotonically from 53% to 92% across increasing hallmark severity scores, constituting a compelling dose-response relationship. Risk factor meta-analysis of 27 covariates identified 12 significant determinants, including the novel meta-analytic confirmation of peripheral vascular disease (OR: 3.70; highest effect size), male sex (OR: 1.52), and height (OR: 1.26) as independent DPN risk factors. Notably, HbA1c, BMI, and blood pressure were non-significant, challenging glycemia-centric paradigms. These findings collectively support a precision medicine framework grounded in hallmark-stratified phenotyping and mechanism-targeted pharmacotherapy for DPN.
