## Supplementary material for "Prevalence, Hallmark-Based Mechanisms, and Risk Factors of Peripheral Diabetic Neuropathy: A Systematic Review and Meta-Analysis": Suupplemental Table S3

### Sheet: S1
Study ID	References
Malik et al (2005)	Diabetologia. 2005;48(3):578-85.
Dyck et al (1999)	Diabetes Care. 1999;22(9):1479-86.
Malik et al (1989)	Diabetologia. 1989;32(2):92-102.
Malik et al (1993)	Diabetologia. 1993;36(5):454-9.
Britland et al (1990)	Diabetes. 1990;39(8):898-908.
Sugimoto et al (1997)	Diabetologia. 1997;40(12):1380-7.
Sung et al (2017)	PLoS One. 2017;12(2):e0171223.
Callaghan et al (2016)	Diabetes Care. 2016 ;39(5):801-7.
Pop-Busui et al (2013)	Diabetes Care. 2013;36(10):3208-15.
Tesfaye et al (2005)	N Engl J Med. 2005;352(4):341-50.
Andersen et al (2018)	Diabetes Care. 2018;41(5):1068-1075.
Christensen et al (2020)	Diabetes Care. 2020;43(6):1266-1275.
Isomaa et al (2001)	Diabetologia. 2001;44(9):1148-54.
Costa et al (2004)	Diabet Med. 2004;21(3):252-5.
Bonadonna et al (2006)	Diabetes Care. 2006;29(12):2701-7.
Han et al (2015)	Diabetol Metab Syndr. 2015:7:14.
Callaghan et al (2016)	JAMA Neurol. 2016;73(12):1468-1476.
Straub et al (1994)	Diabetes Care. 1994;17(11):1290-4.
De Block et al (2005)	Diabetes Care. 2005;28(7):1649-55.
Ziegler et al (2008)	Diabetes Care. 2008;31(3):464-9.
Davis et al (2008)	Diabetologia. 2008;51(4):562-6.
Na Cho et al (2014)	Yonsei Med J. 2014;55(3):700-8.
Majumdar et al (2023)	Int J Adv Res. 2023;11(06), 1085-1094
Yang et al (2015)	Medicine (Baltimore). 2015;94(42):e1783.
Peltier et al (2013)	J Peripher Nerv Syst. 2013;18(2):162-7.
Pittenger et al (2004)	Diabetes Care. 2004;27(8):1974-9.
Fang et al (2021)	J Clin Endocrinol Metab. 2021;106(6):1566-1575.
Zhang et al (2020)	Hum Brain Mapp. 2020;41(3):710-725.
Oyibo et al (2002)	Diabet Med. 2002;19(10):870-3.
Selvarajah et al (2014)	Diabetes Care. 2014;37(6):1681–1688
Selvarajah et al (2008)	Diabetologia. 2008;51(11):2088-92.
Hansen et al (2019)	J Diabetes Complications. 2019;33(4):323-328.
Muthulingam et al (2022)	J Diabetes Complications. 2022;36(9):108267.
Maalmi et al (2023)	Diabetologia. 2023;66(3):579-589.
Herder et al (2024)	Diabetes Metab Res Rev. 2024;40(5):e3807.
Herder et al (2017)	Diabetes Care. 2017;40(4):569-576.
Schlesinger et al (2019)	Diabetes Care. 2019;42(2):240-247.
Maalmi et al (2022)	Int J Obes (Lond). 2022;46(7):1366-1374.
Doupis et al (2009)	J Clin Endocrinol Metab. 2009;94(6):2157-63.
Sher et al (2023)	Mol Biotechnol. 2023.
Carbajal-Ramirez (2017)	BMC Neurol. 2017;17:161
Zheng et al (2020)	EClinicalMedicine. 2020:31:100649.
Zhang et al (2024)	J Diabetes. 2024;16(5):e13482.
Khawaja et al (2018)	Diabetol Metab Syndr. 2018;10:8.
Won et al (2012)	Diabet Med. 2012;29(9):e290-6.
Katulanda et al (2012)	Diabetol Metab Syndr. 2012;4(1):21.
Bansal et al (2014)	J Diabetes Investig. 2014;5(6):714–721
Ge et al (2016)	Diabetes Res Clin Pract. 2016;115:68-75.
Duksal et al (2016)	Acta Neurol Scand. 2016;133(5):384-90.
Xu et al (2021)	Medicine (Baltimore). 2021;100(17):e25710.
Yan et al (2020)	J Diabetes Res. 2020;2020:3436549.
Magrinelli et al (2015)	J Diabetes Res. 2015;2015:547834.
Muresan et al (2023)	Life (Basel). 2023;13(9):1861.
Rasmussen et al (2023)	BMJ Open. 2023;13(10):e074992.
Okdahl et al (2020)	Clin Endocrinol (Oxf). 2020;93(4):419-428.
Ziegler et al (2019)	BMJ Open Diabetes Res Care. 2019;7(1):e000752.
Bonhof et al (2017)	Diabetologia. 2017;60(12):2495-2503.
Krishnan et al (2009)	Diabetes Care. 2009;32(3):451-5.
Weng et al (2020)	J Diabetes Res. 2020;2020:6356459.
Braffett et al (2020)	Diabetes. 2020;69(5):1000-1010.
Raputova et al (2017)	Pain. 2017;158(12):2340-2353.
Malik et al (1994)	Microvasc Res. 1994;48(2):236-45.
Thrainsdottir et al (2003)	Diabetes. 2003;52(10):2615-22.
Sundkvist et al (2000)	Diabet Med. 2000;17(4):259-68.
Kan et al (2018)	Dis Model Mech. 2018;11(4):dmm033647.
Popescu et al (2010)	Rom J Morphol Embryol. 2010;51(3):483-8.
Røikjer et al (2022)	J Pain. 2022 Jul;23(7):1167-1176.
Mohamed et al (2024)	Med Clin (Barc). 2024;162(9):e33-e39.
Amour et al (2019)	Int J Endocrinol. 2019;2019:5404781.
D'Souza et al (2015)	J Public Health Res. 2015;4(2):450.
Smith et al (2008)	J Neurol Sci. 2008;273(1-2):25-8.
Sung et al (2012)	Diabetes. 2012;61(6):1592-8.
Lin et al (2020)	J Diabetes Investig. 2020;11(2):458-465.
Galosi et al (2021)	Muscle Nerve. 2021;63(1):68-74.

### Sheet: S2
Study ID	Country	Sample Size	DPN Patients	Study Design	DPN Hallmarks	NOS Quality Assessment Score
Malik et al (2005)	UK	12	12	Prospective Longitudinal Follow up	Neuronal Damage + Micro-vascular Alterations	6
Dyck et al (1999)	USA	380	264	Longitudinal Cohort	Micro-vascular Alterations + Metabolic Dysregulation	6
Malik et al (1989)	UK	27	21	Cross-Sectional	Micro-vascular Alteration	3
Malik et al (1993)	UK	20	20	Cross-Sectional	Micro-vascular Alteration	4
Britland et al (1990)	UK	16	16	Cross-Sectional	Neuronal Damage + Micro-vascular Alterations	4
Sugimoto et al (1997)	Japan	10	5	Cross-Sectional	Neuronal Damage + Metabolic Dysregulation	5
Sung et al (2017)	Taiwan	142	106	Cross-Sectional	Neuronal Damage	4
Callaghan et al (2016)	USA	2382	2382	Cross-Sectional & Longitudinal Cohort	Metabolic Dysregulation	4
Pop-Busui et al (2013)	USA	2159	2159	Longitudinal Cohort	Metabolic Dysregulation	7
Tesfaye et al (2005)	UK	1172	276	Prospective Longitudinal Follow up	Metabolic Dysregulation	9
Andersen et al (2018)	Denmark	1533	189	Prospective Longitudinal Cohort	Metabolic Dysregulation	9
Christensen et al (2020)	Denmark	5249	938	Cross-Sectional & Longitudinal Follow-up	Metabolic Dysregulation + Inflammation	5
Isomaa et al (2001)	Finland	170	85	Cross-Sectional	Metabolic Dysregulation	6
Costa et al (2004)	Brazil	548	548	Cross-Sectional	Metabolic Dysregulation	3
Bonadonna et al (2006)	Italy	8497	123	Cross-Sectional	Metabolic Dysregulation	6
Han et al (2015)	China	2035	162	Cross-Sectional	Metabolic Dysregulation	6
Callaghan et al (2016)	USA	102	25	Cross-Sectional	Neuronal Damage + Metabolic Dysregulation	6
Straub et al (1994)	Germany	91	91	Cross-Sectional	Metabolic Dysregulation	6
De Block et al (2005)	Belgium	592	255	Cross-Sectional	Metabolic Dysregulation	6
Ziegler et al (2008)	Germany	393	75	Cross-Sectional	Metabolic Dysregulation	6
Davis et al (2008)	Australia	1237	382	Cross-Sectional & Longitudinal Cohort	Metabolic Dysregulation	9
Na Cho et al (2014)	South Korea	48	48	Prospective Longitudinal Follow up	Metabolic Dysregulation	6
Majumdar et al (2023)	India	336	132	Cross-Sectional	Metabolic Dysregulation	4
Yang et al (2015)	Taiwan	37375	8379	Retrospective Large Cohort	Metabolic Dysregulation	8
Peltier et al (2013)	USA	36	20	Cross-Sectional	Neuronal Damage + Metabolic Dysregulation	4
Pittenger et al (2004)	USA	68	48	Cross-Sectional	Neuronal Damage + Metabolic Dysregulation	4
Fang et al (2021)	China	90	25	Observational Case Control Cohort	Neuronal Damage + Metabolic Dysregulation	6
Zhang et al (2020)	China	155	67	Cross-Sectional	Neuronal Damage + Metabolic Dysregulation	5
Oyibo et al (2002)	UK	20	20	Cross-Sectional	Metabolic Dysregulation	4
Selvarajah et al (2014)	UK	54	36	Cross-Sectional	Neuronal Damage + Metabolic Dysregulation	4
Selvarajah et al (2008)	UK	24	10	Cross-Sectional	Neuronal Damage + Metabolic	5
Hansen et al (2019)	Denmark	76	48	Cross-Sectional	Neuronal Damage + Metabolic Dysregulation	5
Muthulingam et al (2022)	Denmark	74	46	Cross-Sectional	Neuronal Damage + Metabolic Dysregulation	4
Maalmi et al (2023)	Germany	423	66	Prospective Cross-Sectional	Neuronal Damage + Metabolic Dysregulation	6
Herder et al (2024)	Germany	1032	177	Cross-Sectional	Metabolic Dysregulation + Inflammation	7
Herder et al (2017)	Germany	530	133	Prospective Cross-Sectional	Metabolic Dysregulation + Inflammation	7
Schlesinger et al (2019)	Germany	513	127	Prospective Cohort	Metabolic Dysregulation + Inflammation	8
Maalmi et al (2022)	Germany	1065	375	Prospective Cross-Sectional	Metabolic Dysregulation	8
Doupis et al (2009)	USA	212	77	Cross-Sectional	Metabolic Dysregulation + Micro-vascular Alteration	7
Sher et al (2023)	Bosnia and Herzegovina	129	85	Cross-Sectional	Inflammation	4
Carbajal-Ramirez (2017)	Mexico	618	217	Cross-Sectional	Metabolic Dysregulation + Inflammation	6
Zheng et al (2020)	China	315	163	Prospective Follow-up Cohort	Metabolic Dysregulation + Inflammation	9
Zhang et al (2024)	China	366	198	Prospective Follow-up Cohort	Metabolic Dysregulation	9
Khawaja et al (2018)	Jordan	1003	396	Cross-Sectional	Metabolic Dysregulation	6
Won et al (2012)	South Korea	3999	1338	Cross-Sectional	Metabolic Dysregulation	6
Katulanda et al (2012)	Sri Lanka	528	253	Cross-Sectional	Metabolic Dysregulation	4
Bansal et al (2014)	India	2006	586	Prospective Cross-Sectional	Metabolic Dysregulation	6
Ge et al (2016)	China	366	178	Cross-Sectional	Metabolic Dysregulation + Inflammation	5
Duksal et al (2016)	Turkey	144	36	Cross-Sectional	Inflammation	5
Xu et al (2021)	China	169	85	Prospective Longitudinal Follow up	Metabolic Dysregulation + Inflammation	5
Yan et al (2020)	China	258	61	Cross-Sectional Observational	Metabolic Dysregulation + Inflammation	6
Magrinelli et al (2015)	Italy	32	32	Cross-Sectional Observational	Neuronal Damage + Metabolic Dysregulation + Inflammation	5
Muresan et al (2023)	Romania	198	198	Observational Retrospective	Metabolic Dysregulation + Inflammation	5
Rasmussen et al (2023)	Denmark	79	56	Cross-Sectional Observational	Metabolic Dysregulation + Inflammation	5
Okdahl et al (2020)	Denmark	124	50	Cross-Sectional Observational	Metabolic Dysregulation + Inflammation	5
Ziegler et al (2019)	Germany	816	304	Cross-Sectional Observational	Neuronal Damage + Metabolic Dysregulation + Inflammation	4
Bonhof et al (2017)	Germany	148	34	Cross-Sectional Observational	Neuronal Damage + Metabolic Dysregulation	6
Krishnan et al (2009)	UK	37	22	Cross-Sectional Observational	Neuronal Damage + Metabolic Dysregulation	4
Weng et al (2020)	Taiwan	145	81	Cross-Sectional Observational	Metabolic Dysregulation	6
Braffett et al (2020)	USA	1441	455	Prospective Longitudinal Follow up	Metabolic Dysregulation	7
Raputova et al (2017)	Czech Republic	232	232	Cross-Sectional Observational	Metabolic Dysregulation	6
Malik et al (1994)	UK	30	20	Cross-Sectional Observational	Micro-vascular Alteration	3
Thrainsdottir et al (2003)	Sweden	30	10	Prospective Longitudinal Follow up	Neuronal Damage + Micro-vascular Alterations	7
Sundkvist et al (2000)	Sweden	30	9	Prospective Cross-Sectional	Neuronal Damage + Metabolic Dysregulation	5
Kan et al (2018)	Taiwan	34	28	Cross-Sectional Observational	Neuronal Damage + Micro-vascular Alterations	4
Popescu et al (2010)	Romania	25	25	Cross-Sectional Observational	Neuronal Damage + Micro-vascular Alterations	3
Røikjer et al (2022)	Denmark	80	40	Cross-Sectional Observational	Neuronal Damage + Metabolic Dysregulation	5
Mohamed et al (2024)	Egypt	205	100	Case-Control	Metabolic Dysregulation + Inflammation	5
Amour et al (2019)	Tanzania	327	236	Prospective Cross-Sectional	Metabolic Dysregulation	6
D'Souza et al (2015)	India	208	38	Cross-Sectional Observational	Metabolic Dysregulation	5
Smith et al (2008)	USA	219	219	Cross-Sectional	Metabolic Dysregulation	5
Sung et al (2012)	Taiwan	108	52	Cross-Sectional Observational	Neuronal Damage	5
Lin et al (2020)	Taiwan	80	60	Cross-Sectional Observational	Neuronal Damage + Metabolic Dysregulation	4
Galosi et al (2021)	Italy	133	133	Cross-Sectional Observational	Neuronal Damage + Metabolic Dysregulation	4
